# Microbiome signatures for detection of colorectal lesions in population-based FIT screening

**DOI:** 10.1101/2025.10.06.25336873

**Authors:** Einar E. Birkeland, Ane S. Kværner, Ekaterina Avershina, Cecilie Bucher-Johannessen, Vahid Bemanian, Hege S. Blix, Anette Hjartåker, Willem M. de Vos, Giske Ursin, Geir Hoff, Kristin R. Randel, Edoardo Botteri, Paula Berstad, Trine B. Rounge

## Abstract

The gut microbiome has been linked to colorectal cancer (CRC) development, with microbe-based classifiers distinguishing between CRC patients and healthy controls. However, there is a lack of studies addressing the utility of the microbiome in screening-relevant settings, including both precancers and CRC. In this Norwegian population-based study, we used fecal immunochemical test (FIT) leftovers from 1034 FIT-positive (i.e. positive for occult blood) screening participants for gut metagenome profiling using shotgun sequencing. Using comprehensive clinical, demographic, and lifestyle data, we modeled gut microbiome associations with CRC screening outcomes. Combining microbial profiles with quantitative FIT values improved detection of premalignant lesions beyond optimizing the FIT value alone, even after incorporating established CRC risk factors. Still, the FIT value maintained superior discriminative ability for CRC. We confirmed enrichment of bacteria such as *Fusobacterium nucleatum* and *Peptostreptococcus stomatis* in CRC. In contrast, other bacteria previously associated with the presence of CRC, including *Hungatella hathewayi* and *Clostridium symbiosum*, as well as *pks*-negative *Escherichia coli,* were enriched in those with no neoplastic findings, suggesting that their presence may reflect other conditions causing colon bleeding rather than underlying neoplasia. Microbial profiles were predominantly associated with distal rather than proximal lesions. Together, our findings highlight the potential for microbial markers to improve FIT-based CRC screening, especially by differentiating those with premalignant lesions from those who test FIT positive for other reasons.
