## Supplementary Data 2 for "Microbiome signatures for detection of colorectal lesions in population-based FIT screening"

### Sheet: Ark1
Supplementary Data 2: Host variable associations with gut microbiome beta diversity based on Bray-Curtis distances
Variable	Df	SumOfSqs	F	parOmegaSq	Pr(>F)	R2	Reference level	Test level	n	dataset
Age	1	0.331943	1.14356	0.000207118	0.198	0.00164407	low	mid	693	mags
Age	1	0.634922	2.16138	0.00168766	0.001	0.00313422	low	high	687	mags
Age	1	0.338952	1.14016	0.000202208	0.19	0.00163946	low	mid	693	metaphlan
Age	1	0.60231	2.00816	0.00146534	0.001	0.00291278	low	high	687	metaphlan
Age	1	0.0513993	0.996006	-5.76391e-06	0.38	0.0014301	low	mid	693	ko_hum
Age	1	0.162513	2.98241	0.00287731	0.004	0.00431395	low	high	687	ko_hum
Alcohol	1	0.589097	1.99628	0.00157889	0.002	0.00315412	low	mid	630	mags
Alcohol	1	0.549209	1.8532	0.00134394	0.001	0.0029104	low	high	634	mags
Alcohol	1	0.570638	1.89153	0.00141313	0.001	0.00298998	low	mid	630	metaphlan
Alcohol	1	0.5689	1.88218	0.00138952	0.001	0.00295658	low	high	634	metaphlan
Alcohol	1	0.11968	2.17803	0.00186639	0.033	0.00343989	low	mid	630	ko_hum
Alcohol	1	0.100029	1.81466	0.0012833	0.061	0.00284201	low	high	634	ko_hum
Antibotics use	1	0.486896	1.66632	0.000643999	0.008	0.00160293	No	Yes	1034	mags
Antibotics use	1	0.550494	1.8427	0.000814329	0.001	0.00177283	No	Yes	1034	metaphlan
Antibotics use	1	0.314687	5.92651	0.00474193	0.001	0.00566165	No	Yes	1034	ko_hum
Employment status	1	0.314068	1.0757	8.52409e-05	0.292	0.00120704	Employed	Retired	888	mags
Employment status	1	0.699442	2.41296	0.00313703	0.001	0.00534058	Employed	Other	449	mags
Employment status	1	0.318072	1.06594	7.42556e-05	0.303	0.00119646	Employed	Retired	888	metaphlan
Employment status	1	0.697216	2.34906	0.00299558	0.001	0.00519937	Employed	Other	449	metaphlan
Employment status	1	0.0413902	0.769462	-0.000259682	0.612	0.000861311	Employed	Retired	888	ko_hum
Employment status	1	0.130838	2.51075	0.00335342	0.022	0.00555264	Employed	Other	449	ko_hum
Appendix removed	1	0.379845	1.29655	0.000294399	0.067	0.0012811	No	Yes	1007	mags
Appendix removed	1	0.335907	1.14713	0.000168125	0.17	0.00130502	No	Unknown	875	mags
Appendix removed	1	0.405185	1.35316	0.000350582	0.04	0.00133736	No	Yes	1007	metaphlan
Appendix removed	1	0.362719	1.2126	0.000242915	0.128	0.00137978	No	Unknown	875	metaphlan
Appendix removed	1	0.0878642	1.63825	0.000633416	0.097	0.00161386	No	Yes	1007	ko_hum
Appendix removed	1	0.0811196	1.50757	0.000579743	0.122	0.00170968	No	Unknown	875	ko_hum
BMI	1	0.576636	1.95371	0.00149495	0.002	0.00305109	low	mid	637	mags
BMI	1	0.779465	2.62405	0.00260004	0.001	0.00418407	low	high	623	mags
BMI	1	0.573494	1.90329	0.00141603	0.001	0.00297334	low	mid	637	metaphlan
BMI	1	0.769835	2.53844	0.00246333	0.001	0.00404956	low	high	623	metaphlan
BMI	1	0.0880696	1.62393	0.000978518	0.097	0.00253385	low	mid	637	ko_hum
BMI	1	0.248331	4.53197	0.00563734	0.001	0.0072027	low	high	623	ko_hum
Bowel disorder	1	0.403566	1.38421	0.0004211	0.037	0.0015104	No bowel disease	IBS	912	mags
Bowel disorder	1	0.277337	0.948812	-5.89076e-05	0.56	0.00108776	No bowel disease	Celiac disease	869	mags
Bowel disorder	1	0.395744	1.35347	0.000402426	0.041	0.00153543	No bowel disease	IBD	878	mags
Bowel disorder	1	0.298026	1.01962	2.14004e-05	0.398	0.0011076	No bowel disease	Other	917	mags
Bowel disorder	1	0.262513	0.898731	-0.000116281	0.695	0.00102803	No bowel disease	Missing	871	mags
Bowel disorder	1	0.416824	1.39843	0.000436686	0.043	0.00152627	No bowel disease	IBS	912	metaphlan
Bowel disorder	1	0.277562	0.929013	-8.16954e-05	0.625	0.00106536	No bowel disease	Celiac disease	869	metaphlan
Bowel disorder	1	0.417242	1.39607	0.000450907	0.024	0.00158406	No bowel disease	IBD	878	metaphlan
Bowel disorder	1	0.315797	1.0569	6.20499e-05	0.347	0.00114826	No bowel disease	Other	917	metaphlan
Bowel disorder	1	0.259133	0.868144	-0.000151407	0.754	0.000993295	No bowel disease	Missing	871	metaphlan
Bowel disorder	1	0.128223	2.41769	0.00155207	0.014	0.00262832	No bowel disease	IBS	912	ko_hum
Bowel disorder	1	0.060853	1.13686	0.000157467	0.28	0.00130069	No bowel disease	Celiac disease	869	ko_hum
Bowel disorder	1	0.0721273	1.34951	0.000397912	0.208	0.00152756	No bowel disease	IBD	878	ko_hum
Bowel disorder	1	0.0457099	0.855254	-0.000157872	0.544	0.000927306	No bowel disease	Other	917	ko_hum
Bowel disorder	1	0.0927984	1.73869	0.000847374	0.079	0.00198273	No bowel disease	Missing	871	ko_hum
Calcium	1	0.355792	1.21829	0.000345819	0.116	0.00192539	low	mid	631	mags
Calcium	1	0.351387	1.20084	0.000319195	0.119	0.00190059	low	high	629	mags
Calcium	1	0.36105	1.20982	0.000332407	0.13	0.00191269	low	mid	631	metaphlan
Calcium	1	0.349961	1.16995	0.000270116	0.144	0.00185236	low	high	629	metaphlan
Calcium	1	0.14307	2.67524	0.00264787	0.007	0.00421639	low	mid	631	ko_hum
Calcium	1	0.0617819	1.15042	0.000239087	0.242	0.00181625	low	high	629	ko_hum
Diverticulitis	1	0.55433	1.89731	0.000867051	0.001	0.00182493	No	Yes	1034	mags
Diverticulitis	1	0.577437	1.93289	0.000901402	0.001	0.0018596	No	Yes	1034	metaphlan
Diverticulitis	1	0.12747	2.39167	0.0013441	0.021	0.00229336	No	Yes	1034	ko_hum
Hemorrhoids	1	0.307044	1.05005	4.84067e-05	0.345	0.00101083	No	Yes	1034	mags
Hemorrhoids	1	0.306497	1.02505	2.4226e-05	0.402	0.000987055	No	Yes	1034	metaphlan
Hemorrhoids	1	0.0406939	0.762316	-0.000229921	0.616	0.000732137	No	Yes	1034	ko_hum
IBD	1	0.163446	0.558702	-0.00042697	1	0.00053809	No	Yes	1034	mags
IBD	1	0.202586	0.677301	-0.000312186	0.983	0.000652416	No	Yes	1034	metaphlan
IBD	1	0.0610197	1.1435	0.000138765	0.277	0.00109783	No	Yes	1034	ko_hum
Energy	1	0.272222	0.923676	-0.000121163	0.651	0.00146379	low	mid	630	mags
Energy	1	0.473291	1.61338	0.000972668	0.007	0.00254696	low	high	630	mags
Energy	1	0.291209	0.966884	-5.25682e-05	0.513	0.00153243	low	mid	630	metaphlan
Energy	1	0.458384	1.52853	0.000838229	0.004	0.00241457	low	high	630	metaphlan
Energy	1	0.102565	1.93979	0.0014895	0.052	0.00307258	low	mid	630	ko_hum
Energy	1	0.0885221	1.62625	0.000993059	0.097	0.00255681	low	high	630	ko_hum
Fiber	1	0.27035	0.934937	-0.000103286	0.604	0.00148107	low	mid	630	mags
Fiber	1	0.683906	2.33287	0.00211121	0.001	0.00367858	low	high	630	mags
Fiber	1	0.286464	0.968866	-4.94219e-05	0.54	0.00153484	low	mid	630	metaphlan
Fiber	1	0.723267	2.41422	0.00223977	0.001	0.00380835	low	high	630	metaphlan
Fiber	1	0.0445348	0.854886	-0.000230392	0.523	0.00135492	low	mid	630	ko_hum
Fiber	1	0.0891343	1.63342	0.00100441	0.087	0.00257159	low	high	630	ko_hum
Fish	1	0.287943	0.972457	-4.37207e-05	0.521	0.00153877	low	mid	630	mags
Fish	1	0.370173	1.27161	0.000430944	0.088	0.00200856	low	high	630	mags
Fish	1	0.290792	0.961922	-6.04455e-05	0.526	0.00152232	low	mid	630	metaphlan
Fish	1	0.377368	1.26664	0.000423058	0.073	0.00200182	low	high	630	metaphlan
Fish	1	0.0346176	0.64686	-0.000560854	0.784	0.00102146	low	mid	630	ko_hum
Fish	1	0.100102	1.83709	0.00132696	0.063	0.00288502	low	high	630	ko_hum
FOBT value	1	0.308058	1.05437	7.87916e-05	0.363	0.0015211	low	mid	690	mags
FOBT value	1	0.290374	0.992469	-1.08674e-05	0.482	0.00142547	low	high	693	mags
FOBT value	1	0.317294	1.0629	9.11479e-05	0.3	0.0015338	low	mid	690	metaphlan
FOBT value	1	0.306327	1.02395	3.45518e-05	0.389	0.00147098	low	high	693	metaphlan
FOBT value	1	0.0625246	1.16877	0.000244529	0.257	0.00168469	low	mid	690	ko_hum
FOBT value	1	0.0413488	0.7855	-0.00030962	0.6	0.00112427	low	high	693	ko_hum
Fruits and berries	1	0.385844	1.33726	0.000535044	0.042	0.00211438	low	mid	630	mags
Fruits and berries	1	0.751357	2.55999	0.00247006	0.001	0.0040346	low	high	630	mags
Fruits and berries	1	0.388412	1.31603	0.000501381	0.048	0.00208141	low	mid	630	metaphlan
Fruits and berries	1	0.755758	2.52153	0.00240931	0.001	0.00397497	low	high	630	metaphlan
Fruits and berries	1	0.0738082	1.43729	0.000693636	0.139	0.0022738	low	mid	630	ko_hum
Fruits and berries	1	0.17848	3.30862	0.0036511	0.006	0.00518705	low	high	630	ko_hum
Vegetables	1	0.340166	1.16328	0.00025911	0.17	0.00184078	low	mid	630	mags
Vegetables	1	0.514465	1.767	0.00121598	0.003	0.00279106	low	high	630	mags
Vegetables	1	0.337645	1.13078	0.000207542	0.192	0.0017901	low	mid	630	metaphlan
Vegetables	1	0.51967	1.74471	0.00118068	0.002	0.00275656	low	high	630	metaphlan
Vegetables	1	0.0749027	1.39787	0.000631141	0.169	0.00221033	low	mid	630	ko_hum
Vegetables	1	0.0781787	1.4549	0.000721547	0.142	0.0022893	low	high	630	ko_hum
Height	1	0.285819	0.974925	-3.88167e-05	0.498	0.00150295	low	mid	646	mags
Height	1	0.33326	1.13285	0.000200945	0.193	0.00170696	low	high	661	mags
Height	1	0.293367	0.979228	-3.21554e-05	0.486	0.00151016	low	mid	646	metaphlan
Height	1	0.351423	1.17101	0.000258652	0.151	0.00176489	low	high	661	metaphlan
Height	1	0.0366134	0.687239	-0.000484385	0.744	0.00105853	low	mid	646	ko_hum
Height	1	0.0580893	1.06875	0.000104005	0.332	0.00160733	low	high	661	ko_hum
Milk	1	0.298924	1.02255	3.49532e-05	0.385	0.00158149	low	mid	645	mags
Milk	1	0.330407	1.13887	0.000225748	0.194	0.00184458	low	high	615	mags
Milk	1	0.304106	1.0172	2.66732e-05	0.394	0.00157384	low	mid	645	metaphlan
Milk	1	0.326763	1.10181	0.000165522	0.268	0.00178463	low	high	615	metaphlan
Milk	1	0.0550706	1.02127	3.29732e-05	0.354	0.001579	low	mid	645	ko_hum
Milk	1	0.0627653	1.20215	0.000328592	0.241	0.00194412	low	high	615	ko_hum
National identity	1	0.650398	2.21985	0.0012319	0.001	0.00223131	Native	Non-native	989	mags
National identity	1	0.245946	0.844044	-0.00016506	0.821	0.000889377	Native	Missing	945	mags
National identity	1	0.666318	2.22451	0.0012366	0.001	0.00223672	Native	Non-native	989	metaphlan
National identity	1	0.236015	0.79208	-0.00022007	0.913	0.000834915	Native	Missing	945	metaphlan
National identity	1	0.154214	2.87806	0.00189535	0.016	0.00288185	Native	Non-native	989	ko_hum
National identity	1	0.0497927	0.93294	-7.09679e-05	0.439	0.000980098	Native	Missing	945	ko_hum
Cheese	1	0.479502	1.64382	0.00102089	0.006	0.00259549	low	mid	630	mags
Cheese	1	0.393025	1.33857	0.000535423	0.039	0.00210973	low	high	632	mags
Cheese	1	0.485519	1.62972	0.000998558	0.001	0.00257449	low	mid	630	metaphlan
Cheese	1	0.408634	1.36071	0.000570416	0.042	0.00214465	low	high	632	metaphlan
Cheese	1	0.140862	2.61419	0.00255566	0.015	0.00411492	low	mid	630	ko_hum
Cheese	1	0.0894711	1.65625	0.0010373	0.079	0.00260551	low	high	632	ko_hum
Physical activity	1	0.492033	1.6729	0.000991491	0.001	0.00245387	low	mid	678	mags
Physical activity	1	0.891465	3.02902	0.00277937	0.001	0.00413366	low	high	728	mags
Physical activity	1	0.514409	1.71188	0.00104887	0.003	0.00251184	low	mid	678	metaphlan
Physical activity	1	0.924987	3.07515	0.00284237	0.001	0.00419748	low	high	728	metaphlan
Physical activity	1	0.0906638	1.6767	0.000997092	0.091	0.00245696	low	mid	678	ko_hum
Physical activity	1	0.139728	2.56681	0.00214759	0.012	0.00349383	low	high	728	ko_hum
Antacids use	1	0.826178	2.83066	0.00176733	0.001	0.0027199	No	Yes	1034	mags
Antacids use	1	0.761868	2.55201	0.00149872	0.001	0.00245355	No	Yes	1034	metaphlan
Antacids use	1	0.351247	6.61947	0.00540531	0.001	0.0063194	No	Yes	1034	ko_hum
Programmatic screening round	1	0.300669	1.02521	3.24012e-05	0.398	0.00131243	2nd round	3rd round	778	mags
Programmatic screening round	1	0.378897	1.30502	0.000576274	0.059	0.00245502	2nd round	4th round	529	mags
Programmatic screening round	1	0.306562	1.02304	2.96171e-05	0.39	0.00130999	2nd round	3rd round	778	metaphlan
Programmatic screening round	1	0.362833	1.22075	0.000417116	0.123	0.00229797	2nd round	4th round	529	metaphlan
Programmatic screening round	1	0.0455144	0.833357	-0.000214241	0.548	0.00106482	2nd round	3rd round	778	ko_hum
Programmatic screening round	1	0.0811441	1.57831	0.00109203	0.104	0.00295839	2nd round	4th round	529	ko_hum
Processed meats	1	0.382616	1.29236	0.000463843	0.068	0.00204241	low	mid	630	mags
Processed meats	1	0.465354	1.58539	0.000928333	0.004	0.00250642	low	high	630	mags
Processed meats	1	0.373087	1.23374	0.00037088	0.086	0.00195066	low	mid	630	metaphlan
Processed meats	1	0.462946	1.54294	0.000861068	0.013	0.00244055	low	high	630	metaphlan
Processed meats	1	0.0330292	0.612923	-0.000614786	0.829	0.000969718	low	mid	630	ko_hum
Processed meats	1	0.0619446	1.13509	0.00021439	0.263	0.00178534	low	high	630	ko_hum
Red meat	1	0.429893	1.44438	0.000704874	0.018	0.00228275	low	mid	630	mags
Red meat	1	0.540526	1.83483	0.00132338	0.002	0.00290005	low	high	630	mags
Red meat	1	0.425353	1.39898	0.000632908	0.042	0.00221196	low	mid	630	metaphlan
Red meat	1	0.54417	1.80895	0.0012824	0.001	0.00286061	low	high	630	metaphlan
Red meat	1	0.046228	0.840051	-0.000253951	0.545	0.00132769	low	mid	630	ko_hum
Red meat	1	0.0869589	1.58824	0.00093285	0.101	0.00249617	low	high	630	ko_hum
Sweet drinks	1	0.288912	0.980197	-2.4754e-05	0.485	0.00122123	low	mid	800	mags
Sweet drinks	1	0.361124	1.23485	0.000296068	0.088	0.00155111	low	high	793	mags
Sweet drinks	1	0.303858	1.00915	1.14366e-05	0.435	0.00125752	low	mid	800	metaphlan
Sweet drinks	1	0.373381	1.24895	0.000313835	0.095	0.00156927	low	high	793	metaphlan
Sweet drinks	1	0.0416568	0.76729	-0.000290972	0.619	0.000954708	low	mid	800	ko_hum
Sweet drinks	1	0.15692	2.92002	0.00241537	0.01	0.00365556	low	high	793	ko_hum
Region	1	0.780412	2.66879	0.00161132	0.001	0.00256923	Moss	Bærum	1034	mags
Region	1	0.784505	2.62364	0.00156779	0.001	0.00252645	Moss	Bærum	1034	metaphlan
Region	1	0.256799	4.81172	0.00367285	0.001	0.00462017	Moss	Bærum	1034	ko_hum
Sex	1	0.780474	2.669	0.00161152	0.001	0.00256944	Female	Male	1034	mags
Sex	1	0.795491	2.66038	0.00160321	0.001	0.00256183	Female	Male	1034	metaphlan
Sex	1	0.106855	2.00217	0.000968281	0.045	0.00192247	Female	Male	1034	ko_hum
Marital status	1	0.418267	1.42742	0.000421761	0.023	0.00140225	Married/cohabiting	Not married/non-cohabiting	1013	mags
Marital status	1	0.200009	0.68752	-0.000384502	0.973	0.000842619	Married/cohabiting	Missing	813	mags
Marital status	1	0.428347	1.43008	0.000424381	0.017	0.00140525	Married/cohabiting	Not married/non-cohabiting	1013	metaphlan
Marital status	1	0.211804	0.711962	-0.000354416	0.954	0.000872931	Married/cohabiting	Missing	813	metaphlan
Marital status	1	0.111106	2.07147	0.0010566	0.029	0.00202793	Married/cohabiting	Not married/non-cohabiting	1013	ko_hum
Marital status	1	0.0266317	0.497324	-0.000618681	0.849	0.000607526	Married/cohabiting	Missing	813	ko_hum
Smoking	1	1.11657	3.81953	0.00277562	0.001	0.00374338	Non smoker	Smoker	1013	mags
Smoking	1	0.243573	0.82992	-0.000228042	0.814	0.00110856	Non smoker	Missing	746	mags
Smoking	1	1.15823	3.87617	0.00283122	0.001	0.00379979	Non smoker	Smoker	1013	metaphlan
Smoking	1	0.24538	0.818505	-0.00024335	0.838	0.00109369	Non smoker	Missing	746	metaphlan
Smoking	1	0.115638	2.15592	0.00113979	0.034	0.00211041	Non smoker	Smoker	1013	ko_hum
Smoking	1	0.0238611	0.44384	-0.000746079	0.906	0.000591011	Non smoker	Missing	746	ko_hum
Snus	1	0.295885	1.00922	9.49649e-06	0.433	0.00103509	Non snuser	Snuser	971	mags
Snus	1	0.24009	0.818634	-0.000191959	0.863	0.000862969	Non snuser	Missing	945	mags
Snus	1	0.292541	0.976202	-2.45089e-05	0.527	0.00100157	Non snuser	Snuser	971	metaphlan
Snus	1	0.25072	0.836571	-0.00017297	0.831	0.000882112	Non snuser	Missing	945	metaphlan
Snus	1	0.0519658	0.96991	-3.099e-05	0.414	0.000992232	Non snuser	Snuser	971	ko_hum
Snus	1	0.0318712	0.596791	-0.000426858	0.858	0.000627738	Non snuser	Missing	945	ko_hum
Education	1	0.392605	1.34462	0.00058475	0.041	0.00227274	Primary school	High school	589	mags
Education	1	0.850939	2.90666	0.00309068	0.001	0.00469044	Primary school	University/college	615	mags
Education	1	0.362088	1.23265	0.00114475	0.117	0.00603462	Primary school	Missing	203	mags
Education	1	0.410154	1.37496	0.0006362	0.035	0.00232525	Primary school	High school	589	metaphlan
Education	1	0.86197	2.87993	0.00304748	0.001	0.00464818	Primary school	University/college	615	metaphlan
Education	1	0.366593	1.22197	0.00109223	0.114	0.00599021	Primary school	Missing	203	metaphlan
Education	1	0.0715814	1.331	0.000561662	0.155	0.00224969	Primary school	High school	589	ko_hum
Education	1	0.138281	2.60246	0.00259886	0.013	0.00418746	Primary school	University/college	615	ko_hum
Education	1	0.0742059	1.41238	0.0020273	0.18	0.00689351	Primary school	Missing	203	ko_hum
WCRF score	1	0.510781	1.77772	0.00115256	0.002	0.00262526	low	mid	674	mags
WCRF score	1	1.2604	4.29447	0.00532832	0.001	0.00692203	low	high	615	mags
WCRF score	1	0.535554	1.82072	0.0012162	0.001	0.0026898	low	mid	674	metaphlan
WCRF score	1	1.27733	4.26764	0.00528515	0.001	0.00687942	low	high	615	metaphlan
WCRF score	1	0.0914792	1.7362	0.0010911	0.078	0.0025533	low	mid	674	ko_hum
WCRF score	1	0.414114	7.70074	0.0107781	0.001	0.0123286	low	high	615	ko_hum
