## Supplementary Data 6 for "Microbiome signatures for detection of colorectal lesions in population-based FIT screening"

### Sheet: Sheet1
Characteristic	Overall N = 1,0341		No neoplastic findings N = 4501	>= 3 Non-advanced adenomas N = 1421	Advanced serrated N = 781	Advanced adenoma N = 2981	Cancer N = 661	p-value2
CRC enriched
Peptostreptococcus_stomatis SGB748	26 (2.5%)		13 (2.9%)	2 (1.4%)	0 (0%)	3 (1.0%)	8 (12%)	<0.001
Parvimonas_micra SGB6653	68 (6.6%)		38 (8.4%)	6 (4.2%)	1 (1.3%)	15 (5.0%)	8 (12%)	0.017
Dialister_pneumosintes SGB5842	25 (2.4%)		11 (2.4%)	2 (1.4%)	1 (1.3%)	4 (1.3%)	7 (11%)	0.005
Gemella_morbillorum SGB7295	34 (3.3%)		14 (3.1%)	1 (0.7%)	1 (1.3%)	11 (3.7%)	7 (11%)	0.012
Fusobacterium_nucleatum SGB6007	51 (4.9%)		29 (6.4%)	3 (2.1%)	1 (1.3%)	11 (3.7%)	7 (11%)	0.017
Fusobacterium_nucleatum SGB6011	8 (0.8%)		4 (0.9%)	0 (0%)	0 (0%)	2 (0.7%)	2 (3.0%)	0.3
Fusobacterium_nucleatum SGB6014	16 (1.5%)		8 (1.8%)	1 (0.7%)	0 (0%)	3 (1.0%)	4 (6.1%)	0.065
Fusobacterium_nucleatum SGB6001	12 (1.2%)		5 (1.1%)	2 (1.4%)	0 (0%)	2 (0.7%)	3 (4.5%)	0.14
Clostridium_symbiosum SGB4699	300 (29%)		155 (34%)	45 (32%)	18 (23%)	68 (23%)	14 (21%)	0.003
Solobacterium_SGB6833 SGB6833	3 (0.3%)		1 (0.2%)	0 (0%)	1 (1.3%)	1 (0.3%)	0 (0%)	0.5
Anaerotignum_faecicola SGB5190	536 (52%)		230 (51%)	75 (53%)	36 (46%)	155 (52%)	40 (61%)	0.5
Odoribacter_splanchnicus SGB1790	890 (86%)		374 (83%)	124 (87%)	68 (87%)	269 (90%)	55 (83%)	0.08
Fusobacterium_nucleatum SGB6013	1 (<0.1%)		1 (0.2%)	0 (0%)	0 (0%)	0 (0%)	0 (0%)	>0.9
Granulicatella_adiacens SGB8249	16 (1.5%)		5 (1.1%)	2 (1.4%)	1 (1.3%)	7 (2.3%)	1 (1.5%)	0.7
Porphyromonas_SGB1980 SGB1980	22 (2.1%)		11 (2.4%)	3 (2.1%)	1 (1.3%)	5 (1.7%)	2 (3.0%)	0.9
Peptostreptococcus_anaerobius SGB746	61 (5.9%)		37 (8.2%)	7 (4.9%)	4 (5.1%)	11 (3.7%)	2 (3.0%)	0.1
Hungatella_hathewayi SGB4741	149 (14%)		74 (16%)	16 (11%)	10 (13%)	41 (14%)	8 (12%)	0.5
Alistipes_onderdonkii SGB2303	854 (83%)		363 (81%)	112 (79%)	66 (85%)	258 (87%)	55 (83%)	0.2
Bacteroides_fragilis SGB1855	570 (55%)		250 (56%)	70 (49%)	43 (55%)	166 (56%)	41 (62%)	0.5
Bacteroides_nordii SGB1858	240 (23%)		102 (23%)	30 (21%)	20 (26%)	68 (23%)	20 (30%)	0.6
Butyricimonas_virosa SGB1784	401 (39%)		161 (36%)	65 (46%)	30 (38%)	129 (43%)	16 (24%)	0.011
Ruminococcus_torques SGB4608	798 (77%)		349 (78%)	109 (77%)	61 (78%)	229 (77%)	50 (76%)	>0.9
Ruthenibacterium_lactatiformans SGB15271	918 (89%)		410 (91%)	125 (88%)	68 (87%)	260 (87%)	55 (83%)	0.2
Fusobacterium_pseudoperiodonticum SGB5989_group	3 (0.3%)		3 (0.7%)	0 (0%)	0 (0%)	0 (0%)	0 (0%)	0.6
Eikenella_corrodens SGB9434_group	2 (0.2%)		1 (0.2%)	0 (0%)	0 (0%)	0 (0%)	1 (1.5%)	0.2
Parabacteroides_distasonis SGB1934	899 (87%)		375 (83%)	119 (84%)	69 (88%)	276 (93%)	60 (91%)	0.003
Slackia_exigua SGB14784	12 (1.2%)		6 (1.3%)	1 (0.7%)	2 (2.6%)	1 (0.3%)	2 (3.0%)	0.14
Porphyromonas_asaccharolytica SGB1981	28 (2.7%)		18 (4.0%)	2 (1.4%)	2 (2.6%)	5 (1.7%)	1 (1.5%)	0.3
Bilophila_wadsworthia SGB15452	801 (77%)		344 (76%)	104 (73%)	59 (76%)	239 (80%)	55 (83%)	0.3
Flavonifractor_plautii SGB15132	731 (71%)		331 (74%)	100 (70%)	42 (54%)	215 (72%)	43 (65%)	0.008
Alloprevotella_tannerae SGB1411	1 (<0.1%)		1 (0.2%)	0 (0%)	0 (0%)	0 (0%)	0 (0%)	>0.9
GGB45495_SGB63167 SGB63167	66 (6.4%)		29 (6.4%)	6 (4.2%)	6 (7.7%)	20 (6.7%)	5 (7.6%)	0.8
GGB9694_SGB15204 SGB15204	107 (10%)		49 (11%)	12 (8.5%)	5 (6.4%)	32 (11%)	9 (14%)	0.6
GGB33512_SGB15201 SGB15201	206 (20%)		90 (20%)	24 (17%)	15 (19%)	60 (20%)	17 (26%)	0.7
Anaerococcus_obesiensis SGB6661	129 (12%)		67 (15%)	11 (7.7%)	9 (12%)	36 (12%)	6 (9.1%)	0.2
Porphyromonas_somerae SGB1991	17 (1.6%)		6 (1.3%)	3 (2.1%)	2 (2.6%)	2 (0.7%)	4 (6.1%)	0.038
Intestinimonas_butyriciproducens SGB15126	356 (34%)		163 (36%)	55 (39%)	22 (28%)	92 (31%)	24 (36%)	0.3
Enterocloster_bolteae SGB4758	446 (43%)		211 (47%)	74 (52%)	26 (33%)	116 (39%)	19 (29%)	0.001
Bacteroides_fragilis SGB1853	50 (4.8%)		22 (4.9%)	4 (2.8%)	6 (7.7%)	16 (5.4%)	2 (3.0%)	0.5
Enterocloster_aldenensis SGB4762	217 (21%)		115 (26%)	34 (24%)	12 (15%)	50 (17%)	6 (9.1%)	0.002
Bacteroides_caccae SGB1877	634 (61%)		255 (57%)	94 (66%)	50 (64%)	194 (65%)	41 (62%)	0.11
Porphyromonas_SGB1977 SGB1977	36 (3.5%)		17 (3.8%)	4 (2.8%)	2 (2.6%)	7 (2.3%)	6 (9.1%)	0.15
Intestinimonas_massiliensis SGB15127	244 (24%)		116 (26%)	32 (23%)	20 (26%)	61 (20%)	15 (23%)	0.5
Hungatella_hathewayi SGB4742	196 (19%)		110 (24%)	29 (20%)	15 (19%)	32 (11%)	10 (15%)	<0.001
Eisenbergiella_tayi SGB4988	332 (32%)		158 (35%)	49 (35%)	26 (33%)	85 (29%)	14 (21%)	0.11
Bacteroides_salyersiae SGB1857	184 (18%)		77 (17%)	30 (21%)	10 (13%)	54 (18%)	13 (20%)	0.6
GGB2993_SGB3978 SGB3978	69 (6.7%)		30 (6.7%)	10 (7.0%)	7 (9.0%)	19 (6.4%)	3 (4.5%)	0.9
Peptostreptococcus_SGB749 SGB749	2 (0.2%)		1 (0.2%)	0 (0%)	0 (0%)	1 (0.3%)	0 (0%)	>0.9
Anaerotruncus_massiliensis SGB14965	104 (10%)		48 (11%)	11 (7.7%)	4 (5.1%)	32 (11%)	9 (14%)	0.4
GGB2998_SGB3988 SGB3988	388 (38%)		163 (36%)	52 (37%)	28 (36%)	113 (38%)	32 (48%)	0.4
GGB9531_SGB14932 SGB14932	417 (40%)		186 (41%)	57 (40%)	34 (44%)	109 (37%)	31 (47%)	0.5
Ruminococcaceae_bacterium_D5 SGB14960	81 (7.8%)		41 (9.1%)	7 (4.9%)	6 (7.7%)	24 (8.1%)	3 (4.5%)	0.5
Enterocloster_clostridioformis SGB4760	178 (17%)		93 (21%)	30 (21%)	12 (15%)	36 (12%)	7 (11%)	0.011
GGB9770_SGB15390 SGB15390	424 (41%)		177 (39%)	60 (42%)	32 (41%)	127 (43%)	28 (42%)	>0.9
Clostridiaceae_bacterium SGB4721	539 (52%)		235 (52%)	79 (56%)	37 (47%)	156 (52%)	32 (48%)	0.8
Mogibacterium_timidum SGB3920	6 (0.6%)		2 (0.4%)	2 (1.4%)	0 (0%)	1 (0.3%)	1 (1.5%)	0.3
Streptococcus_anginosus SGB8028_group	247 (24%)		126 (28%)	41 (29%)	11 (14%)	57 (19%)	12 (18%)	0.004
Prevotella_buccae SGB1531	4 (0.4%)		2 (0.4%)	0 (0%)	0 (0%)	1 (0.3%)	1 (1.5%)	0.6
Alistipes_indistinctus SGB2325	500 (48%)		209 (46%)	64 (45%)	38 (49%)	160 (54%)	29 (44%)	0.3
Akkermansia_muciniphila SGB9226	561 (54%)		218 (48%)	89 (63%)	51 (65%)	166 (56%)	37 (56%)	0.006
Pyramidobacter_piscolens SGB15497	3 (0.3%)		2 (0.4%)	0 (0%)	0 (0%)	1 (0.3%)	0 (0%)	>0.9
Christensenella_minuta SGB14142	151 (15%)		68 (15%)	22 (15%)	13 (17%)	39 (13%)	9 (14%)	>0.9
Emergencia_timonensis SGB3970	53 (5.1%)		23 (5.1%)	10 (7.0%)	6 (7.7%)	10 (3.4%)	4 (6.1%)	0.3
Alistipes_ihumii SGB2328	525 (51%)		210 (47%)	78 (55%)	35 (45%)	156 (52%)	46 (70%)	0.005
Dielma_fastidiosa SGB4031	173 (17%)		84 (19%)	23 (16%)	13 (17%)	46 (15%)	7 (11%)	0.5
Clostridiaceae_bacterium_Marseille_Q4149 SGB15091	328 (32%)		150 (33%)	38 (27%)	30 (38%)	94 (32%)	16 (24%)	0.2
GGB42994_SGB4746 SGB4746	166 (16%)		77 (17%)	26 (18%)	11 (14%)	47 (16%)	5 (7.6%)	0.3
Candidatus_Paralachnospira_caecorum SGB59817	43 (4.2%)		13 (2.9%)	9 (6.3%)	3 (3.8%)	14 (4.7%)	4 (6.1%)	0.3
Neglectibacter_timonensis SGB14851	122 (12%)		61 (14%)	13 (9.2%)	10 (13%)	31 (10%)	7 (11%)	0.6
Tyzzerella_nexilis SGB4588	92 (8.9%)		49 (11%)	9 (6.3%)	7 (9.0%)	23 (7.7%)	4 (6.1%)	0.3
Sutterella_wadsworthensis SGB9286	243 (24%)		109 (24%)	35 (25%)	17 (22%)	73 (24%)	9 (14%)	0.4
Porphyromonas_uenonis SGB1973	9 (0.9%)		5 (1.1%)	0 (0%)	0 (0%)	2 (0.7%)	2 (3.0%)	0.3
Morganella_morganii SGB10028	5 (0.5%)		2 (0.4%)	1 (0.7%)	0 (0%)	2 (0.7%)	0 (0%)	0.9
GGB9342_SGB14306 SGB14306	436 (42%)		177 (39%)	52 (37%)	39 (50%)	129 (43%)	39 (59%)	0.011
Angelakisella_massiliensis SGB29321	130 (13%)		51 (11%)	17 (12%)	9 (12%)	41 (14%)	12 (18%)	0.6
Control enriched
Clostridium_sp_1001270H_150608_G6 SGB5111	263 (25%)		103 (23%)	37 (26%)	23 (29%)	80 (27%)	20 (30%)	0.5
GGB79930_SGB6334 SGB6334	102 (9.9%)		42 (9.3%)	9 (6.3%)	8 (10%)	35 (12%)	8 (12%)	0.4
Clostridium_sp_AF36_4 SGB4644	677 (65%)		285 (63%)	92 (65%)	57 (73%)	192 (64%)	51 (77%)	0.13
Gemmiger_SGB15299 SGB15299	379 (37%)		167 (37%)	50 (35%)	28 (36%)	113 (38%)	21 (32%)	>0.9
GGB3486_SGB4658 SGB4658	173 (17%)		69 (15%)	23 (16%)	15 (19%)	53 (18%)	13 (20%)	0.8
GGB3278_SGB4328 SGB4328	131 (13%)		53 (12%)	18 (13%)	13 (17%)	40 (13%)	7 (11%)	0.8
Lachnospira_sp_NSJ_43 SGB5087	449 (43%)		194 (43%)	51 (36%)	38 (49%)	129 (43%)	37 (56%)	0.076
GGB9760_SGB15373 SGB15373	575 (56%)		242 (54%)	79 (56%)	47 (60%)	162 (54%)	45 (68%)	0.2
GGB9618_SGB15065 SGB15065	113 (11%)		45 (10%)	13 (9.2%)	6 (7.7%)	34 (11%)	15 (23%)	0.024
Blautia_sp_MSK_20_85 SGB4828	487 (47%)		207 (46%)	62 (44%)	40 (51%)	144 (48%)	34 (52%)	0.7
Catenibacterium_SGB4425 SGB4425_group	228 (22%)		90 (20%)	31 (22%)	19 (24%)	75 (25%)	13 (20%)	0.5
GGB9593_SGB15015 SGB15015	31 (3.0%)		14 (3.1%)	3 (2.1%)	2 (2.6%)	7 (2.3%)	5 (7.6%)	0.3
Coprococcus_eutactus SGB5121	213 (21%)		89 (20%)	23 (16%)	21 (27%)	61 (20%)	19 (29%)	0.2
GGB4588_SGB6347 SGB6347	118 (11%)		54 (12%)	12 (8.5%)	8 (10%)	35 (12%)	9 (14%)	0.8
Gordonibacter_pamelaeae SGB14807	310 (30%)		156 (35%)	37 (26%)	18 (23%)	84 (28%)	15 (23%)	0.047
Clostridium_sp_AM49_4BH SGB4652	537 (52%)		223 (50%)	78 (55%)	40 (51%)	159 (53%)	37 (56%)	0.7
Eubacterium_rectale SGB4933	897 (87%)		380 (84%)	121 (85%)	70 (90%)	266 (89%)	60 (91%)	0.2
Clostridium_sp_AF34_13 SGB4659	340 (33%)		141 (31%)	46 (32%)	33 (42%)	97 (33%)	23 (35%)	0.4
GGB9561_SGB14972 SGB14972	100 (9.7%)		45 (10%)	18 (13%)	8 (10%)	23 (7.7%)	6 (9.1%)	0.6
Clostridium_sp_AF27_2AA SGB4712	423 (41%)		177 (39%)	52 (37%)	31 (40%)	128 (43%)	35 (53%)	0.2
Ruminococcus_sp_AF41_9 SGB25497	257 (25%)		117 (26%)	28 (20%)	14 (18%)	81 (27%)	17 (26%)	0.3
Clostridium_sp_NSJ_42 SGB6174	209 (20%)		92 (20%)	28 (20%)	16 (21%)	59 (20%)	14 (21%)	>0.9
Faecalibacterium_prausnitzii SGB15316	888 (86%)		390 (87%)	111 (78%)	69 (88%)	263 (88%)	55 (83%)	0.053
GGB3828_SGB5197 SGB5197	74 (7.2%)		41 (9.1%)	9 (6.3%)	4 (5.1%)	17 (5.7%)	3 (4.5%)	0.4
Butyricicoccus_sp_AM29_23AC SGB14991	371 (36%)		157 (35%)	40 (28%)	28 (36%)	120 (40%)	26 (39%)	0.2
Coprococcus_eutactus SGB5117	346 (33%)		147 (33%)	34 (24%)	28 (36%)	108 (36%)	29 (44%)	0.034
Adlercreutzia_equolifaciens SGB14797	798 (77%)		339 (75%)	105 (74%)	69 (88%)	238 (80%)	47 (71%)	0.042
Candidatus_Cibionibacter_quicibialis SGB15286	903 (87%)		388 (86%)	122 (86%)	68 (87%)	269 (90%)	56 (85%)	0.5
Desulfovibrio_SGB5076 SGB5076	129 (12%)		56 (12%)	13 (9.2%)	12 (15%)	34 (11%)	14 (21%)	0.14
Roseburia_intestinalis SGB4951	727 (70%)		323 (72%)	102 (72%)	52 (67%)	207 (69%)	43 (65%)	0.7
Lachnospiraceae_bacterium_BX3 SGB4651	127 (12%)		49 (11%)	16 (11%)	7 (9.0%)	44 (15%)	11 (17%)	0.3
GGB3490_SGB4664 SGB4664	34 (3.3%)		14 (3.1%)	2 (1.4%)	4 (5.1%)	12 (4.0%)	2 (3.0%)	0.5
Clostridiales_bacterium_KLE1615 SGB5090	893 (86%)		386 (86%)	123 (87%)	61 (78%)	265 (89%)	58 (88%)	0.2
Agathobaculum_butyriciproducens SGB14993	936 (91%)		402 (89%)	128 (90%)	71 (91%)	275 (92%)	60 (91%)	0.8
Faecalibacterium_prausnitzii SGB15317	566 (55%)		228 (51%)	75 (53%)	48 (62%)	169 (57%)	46 (70%)	0.025
GGB3570_SGB4777 SGB4777	501 (48%)		205 (46%)	61 (43%)	43 (55%)	150 (50%)	42 (64%)	0.025
Clostridium_sp_AM33_3 SGB4711	536 (52%)		217 (48%)	69 (49%)	41 (53%)	168 (56%)	41 (62%)	0.084
GGB51441_SGB71759 SGB71759	520 (50%)		216 (48%)	65 (46%)	45 (58%)	156 (52%)	38 (58%)	0.2
Fusicatenibacter_saccharivorans SGB4874	955 (92%)		412 (92%)	133 (94%)	71 (91%)	279 (94%)	60 (91%)	0.8
Clostridium_SGB6179 SGB6179	277 (27%)		119 (26%)	35 (25%)	18 (23%)	90 (30%)	15 (23%)	0.5
Roseburia_faecis SGB4925	790 (76%)		335 (74%)	118 (83%)	63 (81%)	224 (75%)	50 (76%)	0.2
Lachnospiraceae_bacterium_Marseille_Q4251 SGB4780	733 (71%)		317 (70%)	100 (70%)	55 (71%)	208 (70%)	53 (80%)	0.5
Clostridiaceae_bacterium SGB4269	968 (94%)		415 (92%)	135 (95%)	74 (95%)	280 (94%)	64 (97%)	0.6
GGB9758_SGB15368 SGB15368	467 (45%)		201 (45%)	61 (43%)	38 (49%)	133 (45%)	34 (52%)	0.8
Faecalibacterium_SGB15346 SGB15346	760 (74%)		316 (70%)	104 (73%)	59 (76%)	228 (77%)	53 (80%)	0.2
1n (%)
2Fisher's exact test; Pearson's Chi-squared test
