## Supplementary Data 7 for "Microbiome signatures for detection of colorectal lesions in population-based FIT screening"

### Sheet: Sheet1
Supplementary Data 7: Overview of the different variables used in the study
Variable name	Variable group	Variable type	Variables used in machine learning for classification of participant outcome	Source	Variable description
Sex	Demography	Categorical	Yes	National Population Register	Female, Male
Age	Demography	Continous	Yes	National Population Register	Age at invitation to CRCbiome (years)
Region	Demography	Categorical		Screening Registry Database	Region 1 (Moss screening center), Region 2 (Bærum screening center) where colonoscopy examination was performed
FIT value	Screening	Continous		Screening Registry Database	Micrograms of hemoglobin per gram of faeces
Screening round	Sceeening	Categorical		Screening Registry Database	If the FIT sample was from the first, second, third or fourth programmatic screening round
BMI	Lifestyle	Continous	Yes	Self-reported Food Frequecy Questionnaire	BMI calculated from self-reported weight (kg) / height² (m²)
Height	Demography	Continous	Yes	Self-reported Food Frequecy Questionnaire	Height (cm)
Physical activity	Lifestyle	Continous	Yes	Self-reported Lifestyle and demography questionnaire	Weekly moderate-to-vigorous physical activity (min/week) was calculated as time in moderate activity plus twice the time in vigorous activity
Smoking	Lifestyle	Categorical	Yes	Self-reported Lifestyle and demography questionnaire	Smokers, non-smokers (including those that previously smoked >10 years ago)
Snus	Lifestyle	Categorical		Self-reported Lifestyle and demography questionnaire	Snuser, non-snuser.
Education	Demography	Categorical		Self-reported Lifestyle and demography questionnaire	Highest level of completed education (primary school, high school, or college/university).
Marital status	Demography	Categorical		Self-reported Lifestyle and demography questionnaire	Married/cohabitating, not-married/non-cohabitating.
Employment status	Demography	Categorical		Self-reported Lifestyle and demography questionnaire	Employed, Retired, Other.
National background	Demography	Categorical		Self-reported Lifestyle and demography questionnaire	Norwegian, Non-norwegian heritage.
WCRF	Lifestyle	Continous		Self-reported Food Frequecy Questionnaire and Lifestyle and demography questionnaire	7-point score calculated based on adherence to each of the 2018 WCRF/AICR Cancer Prevention Recommendations, covering weight, physical activity, diet quality, and limits on fast food, red/processed meat, sugary drinks, and alcohol.
Initial test	Screening	Categorical		Screening Registry Database	Whether the FIT-sample was from the first round of screening, Yes, No.
Family history of CRC	Demography	Categorical		Self-reproted Lifestyle and demography questionnaire	Yes, No, Unknown/Missing
Energy	Diet	Continous	Yes	Self-reported Food Frequecy Questionnaire	Total energy intake in kilocalories per day
Red meat	Diet	Continous	Yes	Self-reported Food Frequecy Questionnaire	Intake in grams per day. Not including processed meats
Vegetables	Diet	Continous	Yes	Self-reported Food Frequecy Questionnaire	Intake in grams per day
Fruits and berries	Diet	Continous	Yes	Self-reported Food Frequecy Questionnaire	Intake in grams per day
Processed meat	Diet	Continous	Yes	Self-reported Food Frequecy Questionnaire	Intake in grams per day. Not including white processed meat
Fish	Diet	Continous	Yes	Self-reported Food Frequecy Questionnaire	Intake in grams per day
Milk	Diet	Continous	Yes	Self-reported Food Frequecy Questionnaire	Intake in grams per day
Cheeses	Diet	Continous	Yes	Self-reported Food Frequecy Questionnaire	Intake in grams per day
Sweet drinks	Diet	Continous	Yes	Self-reported Food Frequecy Questionnaire	Intake in grams per day
Calcium	Diet	Continous	Yes	Self-reported Food Frequecy Questionnaire	Intake in milligrams per day
Alcohol	Diet	Continous	Yes	Self-reported Food Frequecy Questionnaire	Intake in grams per day
Fiber	Diet	Continous		Self-reported Food Frequecy Questionnaire	Energy-adjusted intakes (residual of fiber by energy)
Antibiotics use	Medical	Categorical		Self-reported Lifestyle and demography questionnaire	Yes, No, Unknown/Missing
Antacid use	Medical	Categorical		Self-reported Lifestyle and demography questionnaire	Yes, No, Unknown/Missing
Appendix removed	Medical	Categorical		Self-reported Lifestyle and demography questionnaire	Yes, No, Unknown/Missing
Bowel disorder	Medical	Categorical		Self reported Lifstyle and demographics questionnaire	No bowel disease, IBS, celiac disease, IBD, Other
Abdominal pain	Symptoms	Categorical		Recorded in telephone interview by study nurse prior to colonoscopy	Yes, No
Rectal bleeding	Symptoms	Categorical		Recorded in telephone interview by study nurse prior to colonoscopy	Yes, No
Other symptoms	Symptoms	Categorical		Recorded in telephone interview by study nurse prior to colonoscopy	Yes, No
Alternating bowel habits	Symptoms	Categorical		Recorded in telephone interview by study nurse prior to colonoscopy	Yes, No
Change in bowel habits	Symptoms	Categorical		Recorded in telephone interview by study nurse prior to colonoscopy	Yes, No
Diarrhea	Symptoms	Categorical		Recorded in telephone interview by study nurse prior to colonoscopy	Yes, No
Bloating	Symptoms	Categorical		Recorded in telephone interview by study nurse prior to colonoscopy	Yes, No
Constipation	Symptoms	Categorical		Recorded in telephone interview by study nurse prior to colonoscopy	Yes, No
Symptom burden	Symptoms	Categorical		Recorded in telephone interview by study nurse prior to colonoscopy	No, 1, 2+; summary of symptoms
GI-related symptoms	Symptoms	Categorical		Recorded in telephone interview by study nurse prior to colonoscopy	No, 1, 2+; summary of gastrointestinal symptoms (symptoms excluding abdominal pain and rectal bleeding)
