## Supplementary tables for "Microbiome signatures for detection of colorectal lesions in population-based FIT screening"

### Sheet: Table S1
Table S1: Overview of clinicopathological diagnoses of individuals whose samples were not included in sequencing.
Characteristic	Excluded N = 6061	Included N = 10341
Clinicopathological diagnosis
No colonoscopy	40 (100%)	0 (0%)
Polyp without histology	7 (100%)	0 (0%)
Negative	34 (7%)	450 (93%)
Serrated lesions	104 (100%)	0 (0%)
1-2 Non-advanced adenomas	406 (100%)	0 (0%)
>= Non-advanced adenomas	4 (2.7%)	142 (97%)
Advanced serrated	2 (2.5%)	78 (98%)
Advanced adenoma	8 (2.6%)	298 (97%)
CRC	1 (1.5%)	66 (99%)
1 n (%)

### Sheet: Table S2
Table S2: Participant characteristics per outcome category
Characteristic	No neoplastic findings N = 4501	>= 3 Non-advanced adenomas N = 1421	Advanced serrated N = 781	Advanced adenoma N = 2981	Cancer N = 661
Age	66.0 (60.8, 71.1)	69.8 (64.8, 73.8)	70.2 (62.3, 72.7)	67.1 (62.5, 71.9)	68.0 (62.6, 72.8)
Sex
Female	221 (49%)	55 (12%)	37 (8.2%)	108 (24%)	31 (6.9%)
Male	229 (39%)	87 (15%)	41 (7.0%)	190 (33%)	35 (6.0%)
Screening center
Center 1	286 (50%)	67 (12%)	39 (6.9%)	145 (26%)	31 (5.5%)
Center 2	164 (35%)	75 (16%)	39 (8.4%)	153 (33%)	35 (7.5%)
FIT value	33 (21, 64)	32 (22, 59)	32 (21, 63)	41 (28, 103)	91 (39, 463)
Programmatic screening round
2nd round	123 (45%)	33 (12%)	21 (7.7%)	86 (32%)	10 (3.7%)
3rd round	222 (44%)	69 (14%)	34 (6.7%)	138 (27%)	42 (8.3%)
4th round	105 (41%)	40 (16%)	23 (9.0%)	74 (29%)	14 (5.5%)
Hemorrhoids
Yes	93 (55%)	18 (11%)	16 (9.4%)	42 (25%)	1 (0.6%)
No	357 (41%)	124 (14%)	62 (7.2%)	256 (30%)	65 (7.5%)
Diverticulitis
Yes	189 (42%)	68 (15%)	40 (9.0%)	126 (28%)	22 (4.9%)
No	261 (44%)	74 (13%)	38 (6.5%)	172 (29%)	44 (7.5%)
IBD
Yes	21 (84%)	0 (0%)	2 (8.0%)	1 (4.0%)	1 (4.0%)
No	429 (43%)	142 (14%)	76 (7.5%)	297 (29%)	65 (6.4%)
National background
Non-Norwegian	37 (53%)	10 (14%)	3 (4.3%)	15 (21%)	5 (7.1%)
Norwegian	399 (43%)	125 (14%)	70 (7.6%)	267 (29%)	58 (6.3%)
Education
University/college	181 (43%)	58 (14%)	37 (8.8%)	116 (28%)	27 (6.4%)
High school	168 (43%)	52 (13%)	27 (6.9%)	116 (30%)	30 (7.6%)
Primary school	91 (46%)	30 (15%)	10 (5.1%)	56 (29%)	9 (4.6%)
Employment status
Employed	157 (49%)	33 (10%)	16 (5.0%)	97 (30%)	19 (5.9%)
Retired	215 (38%)	94 (17%)	53 (9.4%)	164 (29%)	40 (7.1%)
Other	73 (57%)	14 (11%)	6 (4.7%)	27 (21%)	7 (5.5%)
WCRF	3.50 (3.00, 4.50)	3.50 (2.50, 4.00)	3.50 (2.50, 4.25)	3.50 (2.75, 4.00)	3.75 (3.00, 4.50)
Smoking
Non smoker	339 (46%)	101 (14%)	51 (6.9%)	198 (27%)	55 (7.4%)
Smoker	104 (39%)	40 (15%)	24 (8.9%)	90 (33%)	11 (4.1%)
Antibiotics use
Yes	87 (45%)	27 (14%)	16 (8.2%)	53 (27%)	11 (5.7%)
No	363 (43%)	115 (14%)	62 (7.4%)	245 (29%)	55 (6.5%)
1 Median (Q1, Q3); n (%)

### Sheet: Table S3
Table S3: Drug use prevalence in CRCbiome prior to inclusion in BCSN, the remaining FIT arm of BCSN study participants, in a nationally representative screening-eligible population, and in the CRCbiome population prior to sample collection for CRCbiome.
Characteristic	CRCbiome participants at BCSN inclusion N = 10341	BCSN FIT screening participants N = 46,9621,2	Screening representative population N = 16,5001	CRCbiome at sample collection N = 10341
Within 12 months
Diabetes drug use	64 (6.2%)	2672 (5.7%)	1021 (6.2%)	92 (8.9%)
CVD drug use	550 (53%)	23 624 (50%)	7558 (46%)	668 (65%)
COPD drug use	122 (12%)	5468 (12%)	1727 (10%)	175 (17%)
Antibiotics use	285 (28%)	13 974 (30%)	4273 (26%)	325 (31%)
Within 24 months
Diabetes drug use	69 (6.7%)	2777 (5.9%)	1051 (6.4%)	95 (9.2%)
CVD drug use	582 (56%)	24 959 (53%)	8007 (49%)	688 (67%)
COPD drug use	142 (14%)	6660 (14%)	2044 (12%)	203 (20%)
Antibiotics use	455 (44%)	21 497 (46%)	6596 (40%)	505 (49%)
Demographics
Sex
Female	452 (44%)	24 656 (53%)	8382 (51%)	452 (44%)
Male	582 (56%)	22 306 (47%)	8118 (49%)	582 (56%)
Age	62 (57, 67)	62 (57, 68)	61 (57, 67)	67 (62, 72)
1n (%)
2Those who consented to participate in CRCbiome (n = 1640) were not included in the presented numbers
Abbreviations: BCSN, Bowel Cancer Screening in Norway; FIT, fecal immunochemical test; CVD, cardiovascular disease; COPD, chronic obstructive pulmonary disease

### Sheet: Table S4
Table S4: Odds ratios (ORs) and 95% confidence intervals (CIs) for outcome groups associated with a given microbial community state, compared with all other community states.
Outcome	OR1
Clostridia enriched versus others
No neoplastic findings	Reference
Any colorectal neoplasia	1.19 (0.903 - 1.58)
>= 3 Non-advanced adenomas	1.34 (0.88 - 2.03)
Advanced serrated	0.987 (0.578 - 1.69)
Advanced adenoma	1.2 (0.862 - 1.66)
Cancer	1.16 (0.664 - 2.02)
M. smithii enriched versus others
No neoplastic findings	Reference
Any colorectal neoplasia	1.09 (0.812 - 1.46)
>= 3 Non-advanced adenomas	0.888 (0.563 - 1.4)
Advanced serrated	0.998 (0.567 - 1.76)
Advanced adenoma	1.17 (0.825 - 1.65)
Cancer	1.29 (0.735 - 2.28)
Bacteroides enriched versus others
No neoplastic findings	Reference
Any colorectal neoplasia	0.548 (0.385 - 0.78)
>= 3 Non-advanced adenomas	0.523 (0.297 - 0.921)
Advanced serrated	0.797 (0.413 - 1.54)
Advanced adenoma	0.555 (0.361 - 0.854)
Cancer	0.334 (0.137 - 0.812)
P. copri enriched versus others
No neoplastic findings	Reference
Any colorectal neoplasia	1.55 (0.908 - 2.66)
>= 3 Non-advanced adenomas	2 (0.97 - 4.14)
Advanced serrated	1.8 (0.727 - 4.45)
Advanced adenoma	1.22 (0.641 - 2.33)
Cancer	2.06 (0.78 - 5.44)
1Models adjusted for age, sex, screening center, smoking, level of education, the WCRF score, hemorrhoids, IBD, and recent use of antibiotics

### Sheet: Table S5
Table S5: Overview of all lesion localizations from endoscopist records.
Characteristic	Non-advanced adenoma N = 1,9511	Advanced serrated lesion N = 1691	Advanced adenoma N = 4091	Cancer N = 691
Segment
Terminal Ileum	1 (<0.1%)	0 (0%)	0 (0%)	0 (0%)
Cecum	257 (13%)	31 (18%)	33 (8.1%)	15 (22%)
Ascending colon	409 (21%)	42 (25%)	40 (9.8%)	9 (13%)
Hepatic flexure	96 (4.9%)	8 (4.7%)	11 (2.7%)	3 (4.3%)
Proximal transverse colon	171 (8.8%)	15 (8.9%)	17 (4.2%)	2 (2.9%)
Distal transverse colon	164 (8.4%)	13 (7.7%)	14 (3.4%)	2 (2.9%)
Splenic flexure	91 (4.7%)	5 (3.0%)	8 (2.0%)	2 (2.9%)
Descending colon	165 (8.5%)	5 (3.0%)	25 (6.1%)	2 (2.9%)
Descending-sigmoid junction	38 (1.9%)	1 (0.6%)	17 (4.2%)	0 (0%)
Sigmoid colon	381 (20%)	31 (18%)	135 (33%)	17 (25%)
Rectum	178 (9.1%)	18 (11%)	109 (27%)	17 (25%)
1n (%)

### Sheet: Table S6
Table S6: Significantly differential gene carriage in Faecalibacterium bacteria according to the presence of distal lesions
KEGG	Distal±std	None±std	Hstat	Pval	FDRp
K00383	1.1 ± 2.0	0.9 ± 1.3	7.676	0.006	0.554
K00872	1.2 ± 1.2	1.5 ± 3.4	4.654	0.031	0.686
K00925	0.8 ± 0.9	1.0 ± 1.4	5.077	0.024	0.686
K01223	5.5 ± 4.0	5.2 ± 4.8	4.162	0.041	0.686
K01610	9.9 ± 4.9	9.0 ± 5.8	4.832	0.028	0.686
K01873	1.4 ± 1.3	1.9 ± 3.7	5.716	0.017	0.686
K02103	5.9 ± 4.4	5.8 ± 5.9	4.734	0.030	0.686
K02114	7.0 ± 5.2	6.0 ± 5.9	10.633	0.001	0.513
K02340	3.7 ± 3.1	4.1 ± 4.9	3.881	0.049	0.686
K02356	15.2 ± 7.5	14.1 ± 8.7	3.879	0.049	0.686
K02931	1.4 ± 1.6	1.7 ± 1.7	4.062	0.044	0.686
K03465	6.1 ± 3.6	6.0 ± 5.2	4.822	0.028	0.686
K05786	1.4 ± 3.3	1.3 ± 2.4	4.250	0.039	0.686
K07493	1.9 ± 3.2	2.5 ± 5.2	4.531	0.033	0.686
K07726	6.8 ± 8.7	9.3 ± 13.2	6.047	0.014	0.686
K11070	3.4 ± 2.6	3.4 ± 3.4	4.099	0.043	0.686
K16213	5.9 ± 5.1	5.8 ± 5.7	7.552	0.006	0.554
K19138	3.7 ± 3.2	3.4 ± 3.4	8.085	0.004	0.554
K20460	2.1 ± 2.9	3.2 ± 6.7	4.894	0.027	0.686
K20461	9.8 ± 6.3	8.6 ± 7.9	9.300	0.002	0.529
